# Improving type 2 diabetes polygenic risk scores by incorporating rare, low-frequency, and population-specific variants

**DOI:** 10.1101/2025.11.24.25340878

**Authors:** Katie Taylor, Alicia Huerta-Chagoya, Xiaoyu Wang, Maheak Vora, Jiang Li, Lehte Turk, Teng Hiang Heng, Joohyun Kim, Andres Moreno-Estrada, Teresa Tusie-Luna, Carlos Aguilar-Salinas, Maggie Ng, Hilary C. Martin, David A van Heel, Genes & Health Research Team, Alisa Manning, David Carey, Priit Palta, Mitja I. Kurki, Sarah Finer, Tian Ge, Uyenlinh L. Mirshahi, Haoyu Zhang, Josep M Mercader

## Abstract

Polygenic risk scores (PRSs) can improve type 2 diabetes (T2D) risk prediction beyond clinical risk factors, but most exclude low-frequency, rare, and population-specific variants. We hypothesized that incorporation of rare variants via large-scale, well-imputed or whole-genome sequence-based genome-wide association (GWAS) meta-analyses and expanded linkage disequilibrium (LD) reference panels would improve risk prediction for T2D. We constructed a GWAS meta-analysis (230,675 T2D cases and 991,401 T2D controls), enabling the inclusion of rare variants (minor allele frequency [MAF] range= 1×10^−5^ - 0.01) to construct three T2D PRSs: (i) CTSLEB, which utilizes a custom ancestry-matched LD panel of 79.5 million variants and 83K participants to specifically model LD of rare variants; (ii) PRS-CS (TAGIT), using a reference panel expanded to 2.3 million variants to better capture low-frequency and population specific variants (population-specific MAF ≥ 0.01); (iii) PRS-CS (HM3), using a standard LD panel with HapMap3 variants (1.2 million variants). Performance was evaluated in the All of Us Research Program (20,301 T2D cases; 30,617 T2D controls) and compared to a benchmark multi-ancestry PRS (MAF≥0.01), developed by the D-PRISM consortium and derived from a significantly larger set of ancestry-specific meta-analyses (totaling 359,891 T2D cases and 1,825,792 controls). Expanding variant coverage with PRS-CS (TAGIT) and CTSLEB improved risk prediction relative to PRS-CS (HM3). While PRS-CS (TAGIT) showed greater prediction accuracy in the overall population, CTSLEB uniquely captured risk driven by rare variants, showing greater prediction accuracy for carriers of rare and low-frequency variants compared to PRS-CS (TAGIT) (AUC = 0.832 vs. 0.823 p(DeLong test) = 7.9×10^−5^) and PRS-CS (HM3) (AUC = 0.832 vs 0.818, p(DeLong test) = 2.39×10^−7^). The benchmark D-PRISM PRS showed the highest predictive performance for all ancestries except in African ancestry populations, where CTSLEB performed similarly for the overall population (CTSLEB AUC = 0.786 vs. D-PRISM AUC = 0.784, p(DeLong test) = 0.57) and significantly better for rare variant carriers (CSTLEB AUC = 0.775 vs. D-PRISM AUC = 0.768, p(DeLong test) = 8.71×10^−3^). These results demonstrate the value in incorporating rare and population-specific variants into PRS construction, improving genetic risk prediction in diverse populations.
