## Supplementary Tables for "Improving type 2 diabetes polygenic risk scores by incorporating rare, low-frequency, and population-specific variants"

### Sheet: Index
Index of supplementary tables
Supplementary Table 1. Description of cohorts & ancestry-specific sample sizes included in the T2D GWAS meta-analysis, ttraining cohort, and testing cohort
Supplementary Table 2. Imputation, analysis, quality control for each cohort
Supplementary Table 3: Clumping and thresholding parameters
Supplementary Table 4: Included rare variants for rare-variant carrier-specific results
Supplementary Table 5: Association results of T2D PRSs for full AoU v8 population: CTSLEB, PRS-CS (HM3), PRS-CS (TAGIT), D-PRISM PRS
Supplementary Table 6: Association results for full AoU v8 rare variant carriers: CTSLEB, PRS-CS (HM3), PRS-CS (TAGIT), D-PRISM PRS
Supplementary Table 7: Distribution of PRS scores for individual rare variant carriers: CTSLEB, PRS-CS (HM3), PRS-CS (TAGIT), D-PRISM PRS
Supplementary Table 8: Predictive performance for samples enriched with rare variant carriers: CTSLEB, PRS-CS (HM3), PRS-CS (TAGIT), D-PRISM PRS

### Sheet: ST1
Supplementary Table 1. Description of cohorts & ancestry-specific sample sizes included in the T2D GWAS meta-analysis, ttraining cohort, and testing cohort
					Ancestry specific sample sizes
GWAS Cohort	Cases (N)	Controls (N)	Total sample size (N)	Effective sample size (N)	AFR	AMR	EAS	EUR	SAS	MID	Other
MGBB	6623	41411	48034	22839	2143	2041	548	41978	335	382	607
UKBB	27323	259916	287239	98896	2413	492	1215	278493	3882	745	-
AoUv7	26271	43173	69444	65330	12598	11818	1189	42854	764	222	-
GERA	10235	54335	64570	34451	1602	3497	3220	54515	340	251	1145
MyCode	52010	41639	93649	92501	2829	1361	262	87357	-	-	1565
EstBB	14704	103252	117956	51484	-	-	-	117956	-	-	-
Finngen	55418	405261	486367	275022	-	-	-	460679	-	-	-
G&H	10631	44186	54817	34277	-	-	-		54817	-	-
Training cohort	Cases (N)	Controls (N)	Total sample size (N)	Effective sample size (N)	AFR	AMR	EAS	EUR	SAS	MID	Other
SIGMA, MXBB, METS	4076	4071	8147	8147	0	8147	0	0	0	0	0
Testing cohort	Cases (N)	Controls (N)	Total samples (N)	Effective sample size (N)	AFR	AMR	EAS	EUR	SAS	MID	Other
AoUv8	20301	30617	50918	24414	8415	8597	1171	31743	584	192
					AFA	AMR	EAS	EUR	SAS	MID	Other
			Meta-analysis	Total N for each population	21583.8	19209	6434	1.08383e+06	60138.4	1599.69	3317.29
				Total % for each population	1.8	1.6	0.5	90.6	5.02782	0.1	0.3
			Testing cohort	Total % for each population	16.597	16.9559	2.30957	62.607	1.15183	0.378683	0

### Sheet: ST2
Supplementary Table 2. Imputation, analysis, quality control for each cohort
GWAS Cohort		Use in study	Case ascertainment	Control Ascertainment	Min MAC applied	Covariates in association analysis	Imputation panel	Genotyping method
MGBB		Meta-analysis	Curated disease algorithm PPV >99% and age of at least 30.	Curated disease algorithm NPV >99%, age of at least 55 and HbA1c <5.7.	3	age, sex, BMI, imputation batch, 10 PCs	TOPMed r2	Affymetrix Axiom UK Biobank and UK BiLEVE
UKBB		Meta-analysis	Self-reported medical history and relevant medication. Case definition based on Eastwood et al.	Free of diabetes and at least 45 years of age. Control definition based on Eastwood et al.	3	age, sex, BMI, imputation batch, 10 PCs	TOPMed r2	Illumina MEGA and Global Screening
AoUv7		Meta-analysis	Northwestern T2D EHR Case Definition and self-reported T2D.	Northwestern T2D EHR Control Definition, age of at least 45.		age, sex, BMI, 10 PCs	NA - WGS	srWGS NovaSeq 6000
GERA		Meta-analysis	ICD9 codes	Not fulfilling case criteria	3	age, sex, BMI, imputation batch, 10 PCs	TOPMed r2	Affymetrix Axiom KP/UCSF EUR
MyCode		Meta-analysis	Phenotype algorithm using EHR ICD9/10 codes, hba1c, fasting glucose, and relevant medication.	Northwestern T2D EHR Control Definition, age of at least 45.		age, sex, BMI, 10 PCs	TOPMed r2	Illumina HumanOmniExpress-12v1.0
EstBB		Meta-analysis	EstBB T2D definition - EHR data, questionairre information,		3	age, sex, BMI, 10 PCs	EstBB curated	Illumina Global Screening Array (versions 1, 2 and 3)
Finngen		Meta-analysis	FinnGen T2D definition	Age of atleast 45, no pancreatitis		age, batches, 10 PCs	FinnGen curated	Illumina and Affymetrix arrays
G&H		Meta-analysis	Entry of T2D in National Diabetes Audit	Not T2D in NDA & no T2D record in EHR		age at study recruitment, sex, ancestry, and the first 20 principal components	TOPMed r3	llumina GSAv3 chip genotyping arrays
SIGMA	Mexico City Diabetes Study	PRS training	Age 35-64 years, Non-pregnant females,T2D diagnosis and medication OR ADA criteria: Fasting glucose 126 mg/dL or more or 2 hr post 75 gr of glucose load 200 or more	Age 35-64 years, Non-pregnant females	3	age, sex, BMI, imputation batch, 10 PCs	TOPMed r2	Illumina G4L and Sure-Select Human All Exon v2.0
	Multiethnic Cohort		Self-report of T2D diagnosis or medication, Absence of T1D diagnosis	No self-report of T2D diagnosis or medication, No T1D or T2D diagnosis from the OSHPD, HMSA or KPH registries	3	age, sex, BMI, imputation batch, 10 PCs	TOPMed r2	Illumina G4L and Sure-Select Human All Exon v2.1
	Diabetes in Mexico Study			Age ≥45 years, Fasting glucose levels below 100 mg/dL	3	age, sex, BMI, imputation batch, 10 PCs	TOPMed r2	Illumina G4L and Sure-Select Human All Exon v2.2
	UNAM/INCMNSZ Diabetes Study			Age ≥45 years, Fasting plasma glucose concentration < 100 mg/dl, No previous history of hyperglycemia, gestational diabetes or use of metformin	3	age, sex, BMI, imputation batch, 10 PCs	TOPMed r2	Illumina G4L and Sure-Select Human All Exon v2.3
METS		PRS training				age, sex, BMI, imputation batch, 10 PCs	TOPMed r2	Illumina GSAv3
MXBB		PRS training			3	age, sex, BMI, imputation batch, 10 PCs	TOPMed r3	Illumina MEGA
AoUv8		PRS testing	Updated Northwestern T2D EHR Case Definition & self-reported T2D	Updated Northwestern T2D EHR Control Definition, age of at least 45.		age, sex, BMI, 16 PCs	NA - WGS	srWGS NovaSeq 6000

### Sheet: ST3
Supplementary Table 3: Clumping and thresholding parameters
		# Variants remaining after each p-value threshold
R2	Window size (bp)	P<5e-11	P<5e-10	P<5e-09	P<5e-08	P<5e-07	P<5e-06	P<5e-05	P<5e-04
0.01	10000	485	601	741	969	1348	2398	6710	32088
0.01	5000	446	550	671	869	1204	2131	5959	28814
0.05	2000	652	807	1015	1343	1901	3319	8419	38941
0.05	1000	610	764	959	1267	1803	3150	7965	37285
0.1	1000	808	1005	1269	1684	2383	4019	9698	42688
0.1	500	836	1045	1324	1757	2479	4173	10077	44697
0.2	500	1142	1434	1773	2339	3264	5329	11995	48776
0.2	250	1222	1542	1907	2531	3529	5714	12834	51974
0.5	200	2060	2552	3177	4161	5697	8837	17689	60335
0.5	100	2514	3142	3892	5098	6952	10669	21021	70178
0.8	125	4356	5273	6522	8387	11254	16706	30163	87148
0.8	62.5	4740	5758	7131	9156	12248	18126	32571	92829

### Sheet: ST4
Supplementary Table 4: Included rare variants for rare-variant carrier-specific results
Variant (Position in b38)	Closest gene	MAF	Beta in meta-analysis	Standard error in meta-analysis	P-value	# carriers in AoU v8 [cases, controls]
chr20:44413714:C:T	HNF4A	0.0001	2.0668	0.2353	1.579e-18	12 [7, 5]
chr5:103003035:C:G	PAM	0.0064	0.3473	0.0295	5.002e-32	596 [247, 349]
chr19:41341832:G:A	TGFB1	0.011	0.3106	0.0395	3.935e-15	1417 [792, 625]
chr5:14751196:C:T	ANKH	0.0052	-0.5132	0.0426	2.109e-33	361 [107, 254]
chr12:4275678:T:G	CCND2	0.0251	-0.5789	0.0161	2.9e-284	1436 [355, 1081]
chr7:44145170:A:T	GCK	0.0001	2.0928	0.425	8.488e-07	9 [4, 5]
chr12:120997588:C:T	HNF1A	0.0002	1.4811	0.3333	8.838e-06	7 [3, 4]

### Sheet: ST5
Supplementary Table 5: Association results of T2D PRSs for full AoU v8 population: CTSLEB, PRS-CS (HM3), PRS-CS (TAGIT), D-PRISM PRS
							97.5th-100th pctl		95th-100th pctl		90th-100th pctl		80th-90th pctl		70th-80th pctl		60th-70th pctl		30th-40th pctl		20th-30th pctl		10th-20th pctl		0th-10th pctl		0th-5th pctl		0th-2.5th pctl
Ancestry	PRS	AUC	iAUC	OR/SD (95% CI)	PVALUE	ZVALUE	OR 97.5th-100th pctl	P 97.5th-100th pctl	OR 95th-100th pctl	P 95th-100th pctl	OR 90th-100th pctl	P 90th-100th pctl	OR 80th-90th pctl	P 80th-90th pctl	OR 70th-80th pctl	P 70th-80th pctl	OR 60th-70th pctl	P 60th-70th pctl	OR 30th-40th pctl	P 30th-40th pctl	OR 20th-30th pctl	P 20th-30th pctl	OR 10th-20th pctl	P 10th-20th pctl	OR 0th-10th pctl	P 0th-10th pctl	OR 0th-5th pctl	P 0th-5th pctl	OR 0th-2.5th pctl	P 0th-2.5th pctl
ALL n=50918	PRS-CS (TAGIT)	0.832766	0.041064	2.341 (2.279-2.404)	<2.5e-324	62.7929	5.05 (4.34-5.86)	1.24213e-99	4.12 (3.68-4.6)	1.80054e-138	3.46 (3.18-3.77)	5.23309e-179	2.19 (2.02-2.38)	5.59861e-78	1.67 (1.54-1.81)	2.83025e-36	1.34 (1.24-1.46)	2.84925e-13	0.66 (0.61-0.72)	2.05262e-22	0.52 (0.48-0.57)	3.44853e-49	0.34 (0.31-0.37)	1.2396e-113	0.19 (0.17-0.21)	9.3234e-204	0.15 (0.13-0.17)	2.11427e-142	0.12 (0.09-0.14)	2.07018e-88
ALL n=50918	CTSLEB	0.829792	0.038089	2.168 (2.115-2.223)	<2.5e-324	60.8098	4.16 (3.56-4.87)	4.09907e-71	3.83 (3.41-4.3)	1.68263e-114	3.3 (3.02-3.6)	1.3358e-156	2.29 (2.11-2.49)	4.52483e-88	1.76 (1.62-1.9)	8.55757e-43	1.43 (1.32-1.55)	7.04946e-19	0.69 (0.63-0.75)	3.07e-19	0.56 (0.52-0.61)	1.59675e-40	0.4 (0.37-0.44)	4.07277e-90	0.24 (0.22-0.26)	1.37804e-177	0.18 (0.15-0.2)	5.72137e-130	0.13 (0.11-0.16)	3.22914e-82
ALL n=50918	PRS-CS (HM3)	0.825144	0.033442	2.08 (2.028-2.133)	<2.5e-324	57.0695	4.19 (3.61-4.86)	1.66455e-80	3.66 (3.28-4.08)	5.79335e-119	3.01 (2.77-3.27)	1.51695e-146	2.04 (1.88-2.21)	7.33519e-67	1.59 (1.46-1.72)	1.21835e-29	1.34 (1.24-1.45)	4.07843e-13	0.72 (0.67-0.78)	6.57869e-15	0.57 (0.52-0.62)	1.27106e-39	0.44 (0.4-0.48)	6.85262e-73	0.24 (0.21-0.26)	3.22256e-166	0.19 (0.17-0.22)	1.30314e-116	0.16 (0.13-0.2)	4.55954e-71
AFR n=8415	CTSLEB	0.785577	0.029867	1.838 (1.735-1.948)	1.79e-94	20.6207	4.42 (2.98-6.53)	1.11211e-13	2.99 (2.27-3.93)	6.33071e-15	2.47 (2.01-3.03)	1.07847e-17	1.56 (1.28-1.89)	9.17773e-06	1.38 (1.14-1.67)	0.00102729	1.2 (0.99-1.45)	0.061387	0.66 (0.54-0.8)	2.06959e-05	0.62 (0.51-0.75)	6.31345e-07	0.55 (0.45-0.66)	8.07559e-10	0.36 (0.29-0.44)	3.81826e-24	0.3 (0.23-0.39)	2.63461e-19	0.2 (0.14-0.29)	2.84023e-17
AFR n=8415	D-PRISM PRS	0.784066	0.028355	1.911 (1.794-2.035)	1.4e-90	20.1822	3.79 (2.62-5.49)	1.69832e-12	3.15 (2.41-4.12)	6.50852e-17	2.83 (2.3-3.47)	4.93093e-23	1.92 (1.58-2.33)	6.74607e-11	1.66 (1.37-2.02)	2.61292e-07	1.51 (1.25-1.83)	2.38604e-05	0.82 (0.68-0.99)	0.0386915	0.67 (0.55-0.8)	2.45789e-05	0.57 (0.47-0.7)	9.21708e-08	0.29 (0.23-0.38)	2.06072e-20	0.23 (0.16-0.33)	4.47017e-16	0.16 (0.1-0.26)	6.00967e-14
AFR n=8415	PRS-CS (TAGIT)	0.780979	0.025268	2.106 (1.949-2.275)	2.3e-79	18.8628	3.54 (2.45-5.13)	2.11088e-11	2.71 (2.08-3.52)	1.18821e-13	2.4 (1.96-2.94)	1.56177e-17	1.75 (1.44-2.12)	1.29961e-08	1.29 (1.07-1.56)	0.00810067	1.23 (1.02-1.48)	0.0335482	0.78 (0.65-0.95)	0.0111941	0.71 (0.59-0.86)	0.000539379	0.6 (0.5-0.72)	1.14785e-07	0.41 (0.33-0.5)	5.55182e-18	0.36 (0.28-0.48)	3.18904e-13	0.26 (0.18-0.38)	6.20314e-12
AFR n=8415	PRS-CS (HM3)	0.775246	0.019536	1.838 (1.709-1.976)	5.26e-61	16.4783	2.23 (1.57-3.16)	6.54981e-06	2.16 (1.67-2.79)	4.32839e-09	1.91 (1.57-2.33)	8.29293e-11	1.37 (1.13-1.66)	0.00136927	1.27 (1.05-1.53)	0.0145137	1 (0.83-1.21)	0.983956	0.72 (0.6-0.87)	0.000775729	0.68 (0.57-0.82)	6.89084e-05	0.6 (0.5-0.73)	1.70291e-07	0.42 (0.34-0.51)	1.10119e-17	0.35 (0.27-0.46)	1.96591e-14	0.26 (0.18-0.37)	5.99115e-13
AMR n=8597	D-PRISM PRS	0.872359	0.051435	3.705 (3.409-4.026)	5.8e-209	30.8489	12.69 (7.31-22.04)	1.81566e-19	11.83 (7.77-18.01)	9.57158e-31	8.63 (6.39-11.64)	3.31457e-45	4.12 (3.24-5.25)	9.37804e-31	2.8 (2.23-3.51)	4.13606e-19	1.92 (1.55-2.39)	2.22665e-09	0.61 (0.49-0.75)	3.39884e-06	0.38 (0.31-0.47)	5.47778e-18	0.27 (0.21-0.34)	1.71878e-26	0.12 (0.09-0.16)	2.1432e-43	0.1 (0.07-0.15)	1.64905e-29	0.06 (0.04-0.11)	4.33733e-21
AMR n=8597	PRS-CS (TAGIT)	0.85898	0.038056	2.843 (2.634-3.068)	7.44e-159	26.8547	7.77 (4.94-12.21)	6.51988e-19	5.63 (4.11-7.71)	4.62347e-27	3.91 (3.12-4.92)	8.11211e-32	2.83 (2.27-3.52)	2.45201e-20	1.67 (1.35-2.06)	2.48151e-06	1.3 (1.06-1.6)	0.0128345	0.69 (0.56-0.85)	0.000388228	0.44 (0.35-0.54)	4.53232e-14	0.36 (0.29-0.45)	2.53157e-19	0.22 (0.17-0.28)	3.31266e-33	0.17 (0.12-0.24)	7.45915e-25	0.15 (0.09-0.24)	2.45101e-16
AMR n=8597	CTSLEB	0.854685	0.033762	2.362 (2.212-2.523)	8.4e-145	25.6233	5.01 (3.37-7.46)	1.85419e-15	3.6 (2.72-4.77)	5.00484e-19	3.45 (2.77-4.3)	2.64862e-28	2.11 (1.71-2.6)	2.96493e-12	1.75 (1.43-2.16)	9.13679e-08	0.98 (0.8-1.2)	0.823059	0.57 (0.47-0.7)	6.67191e-08	0.44 (0.36-0.54)	1.40217e-14	0.4 (0.32-0.49)	3.507e-18	0.24 (0.19-0.3)	1.10818e-33	0.21 (0.15-0.29)	4.50532e-23	0.2 (0.13-0.3)	3.99797e-14
AMR n=8597	PRS-CS (HM3)	0.852747	0.031823	2.483 (2.311-2.667)	9.85e-137	24.8888	6.96 (4.55-10.66)	4.5568e-19	6.23 (4.56-8.51)	1.88692e-30	4.17 (3.33-5.22)	1.58676e-35	2.62 (2.12-3.24)	8.63904e-19	1.81 (1.47-2.24)	2.12114e-08	1.42 (1.16-1.75)	0.000685364	0.87 (0.71-1.06)	0.162343	0.65 (0.53-0.8)	4.10235e-05	0.47 (0.38-0.59)	7.86306e-12	0.28 (0.22-0.35)	2.43891e-26	0.22 (0.16-0.31)	2.11187e-20	0.2 (0.13-0.32)	1.74008e-12
EAS n=1171	D-PRISM PRS	0.893608	0.036278	2.84 (2.321-3.476)	4.07e-24	10.1298	23.96 (5.56-103.15)	2.00784e-05	12.14 (4.79-30.76)	1.43463e-07	5.55 (2.89-10.66)	2.51462e-07	3.16 (1.72-5.81)	0.000210244	1.41 (0.76-2.62)	0.276764	1.56 (0.86-2.83)	0.146559	0.38 (0.19-0.76)	0.00607899	0.46 (0.23-0.91)	0.0246293	0.22 (0.1-0.49)	0.000213003	0.21 (0.09-0.47)	0.000163722	0.25 (0.09-0.7)	0.00852298	0.15 (0.03-0.76)	0.021571
EAS n=1171	CTSLEB	0.889497	0.032168	3.363 (2.623-4.312)	1.09e-21	9.56829	27.87 (6.69-116.1)	4.85176e-06	11.07 (4.2-29.16)	1.14169e-06	8.69 (4.14-18.25)	1.07862e-08	1.8 (0.97-3.35)	0.0623686	2.07 (1.1-3.88)	0.023226	1.89 (0.93-3.83)	0.0798372	0.7 (0.35-1.39)	0.310234	0.77 (0.37-1.57)	0.46526	0.19 (0.09-0.44)	7.75662e-05	0.24 (0.11-0.54)	0.000576453	0.12 (0.04-0.4)	0.000594704	0.03 (0.003-0.35)	0.00464475
EAS n=1171	PRS-CS (TAGIT)	0.886921	0.029591	3.445 (2.635-4.504)	1.46e-19	9.04791	13.66 (3.9-47.78)	4.29352e-05	12.29 (4.63-32.6)	4.70709e-07	5.66 (2.8-11.43)	1.3452e-06	4.15 (2.12-8.12)	3.30506e-05	2.66 (1.43-4.98)	0.00213715	1.2 (0.63-2.28)	0.585668	0.79 (0.38-1.63)	0.518036	0.81 (0.42-1.56)	0.536113	0.77 (0.38-1.58)	0.475311	0.15 (0.06-0.37)	2.90725e-05	0.15 (0.04-0.48)	0.00149657	0.09 (0.02-0.49)	0.0055716
EAS n=1171	PRS-CS (HM3)	0.883276	0.025946	3.022 (2.342-3.898)	1.72e-17	8.51127	4.37 (1.45-13.12)	0.0086	3.68 (1.57-8.65)	0.00278778	2.94 (1.54-5.61)	0.00112897	1.76 (0.95-3.25)	0.0721042	2.46 (1.32-4.59)	0.00462812	0.89 (0.46-1.72)	0.731494	0.61 (0.31-1.19)	0.14613	0.7 (0.37-1.32)	0.269675	0.41 (0.2-0.82)	0.0118573	0.15 (0.07-0.35)	1.21586e-05	0.1 (0.03-0.32)	9.91905e-05	0.04 (0.005-0.25)	0.00086453
EUR n=31743	D-PRISM PRS	0.851479	0.070362	3.015 (2.91-3.123)	<2.5e-324	61.2087	10.32 (8.34-12.77)	1.02158e-102	7.66 (6.59-8.9)	6.13994e-156	5.94 (5.31-6.65)	1.39601e-213	3.31 (2.98-3.67)	8.42416e-112	2.12 (1.91-2.34)	8.4263e-48	1.54 (1.39-1.71)	1.18456e-16	0.62 (0.56-0.69)	2.48851e-17	0.47 (0.42-0.53)	1.12207e-37	0.33 (0.29-0.37)	1.34321e-67	0.16 (0.14-0.19)	4.59944e-123	0.11 (0.09-0.14)	5.90257e-76	0.11 (0.08-0.15)	1.79799e-41
EUR n=31743	PRS-CS (TAGIT)	0.832816	0.051699	2.359 (2.285-2.434)	<2.5e-325	53.19	5.76 (4.78-6.94)	2.64121e-76	4.7 (4.09-5.4)	1.37518e-105	3.92 (3.52-4.37)	1.09006e-136	2.7 (2.44-3)	3.29827e-79	1.8 (1.62-1.99)	1.52921e-29	1.54 (1.39-1.7)	1.34393e-16	0.76 (0.68-0.84)	3.43034e-07	0.51 (0.46-0.57)	4.80236e-32	0.36 (0.32-0.41)	2.89313e-62	0.23 (0.2-0.26)	3.10135e-106	0.17 (0.14-0.21)	9.09615e-73	0.14 (0.11-0.18)	2.08568e-44
EUR n=31743	CTSLEB	0.830326	0.049209	2.364 (2.289-2.441)	<2.5e-326	52.1828	5.82 (4.6-7.38)	2.8684e-48	5.32 (4.51-6.29)	7.13577e-86	4.28 (3.8-4.81)	5.93582e-129	2.57 (2.31-2.85)	1.36315e-70	2.03 (1.83-2.25)	9.58217e-42	1.46 (1.31-1.61)	4.98139e-13	0.71 (0.64-0.79)	6.20402e-10	0.5 (0.44-0.56)	8.72239e-34	0.41 (0.36-0.46)	1.57285e-52	0.22 (0.19-0.25)	1.41998e-110	0.17 (0.14-0.2)	8.23123e-78	0.13 (0.09-0.17)	3.15488e-47
EUR n=31743	PRS-CS (HM3)	0.822834	0.041717	2.084 (2.023-2.148)	<2.5e-327	48.1175	4.79 (3.99-5.76)	8.30686e-63	4.09 (3.57-4.69)	2.99203e-90	3.54 (3.19-3.94)	1.68158e-120	2.23 (2.01-2.47)	5.84014e-53	1.78 (1.6-1.97)	2.16684e-28	1.32 (1.19-1.46)	1.3626e-07	0.72 (0.65-0.8)	1.65188e-09	0.57 (0.51-0.63)	7.28603e-24	0.45 (0.4-0.5)	8.0725e-43	0.26 (0.23-0.3)	4.34929e-93	0.21 (0.18-0.25)	4.95169e-63	0.19 (0.15-0.25)	3.00728e-37
SAS n=584	D-PRISM PRS	0.895538	0.016644	2.369 (1.717-3.269)	1.51e-07	5.25172	186.1 (3.98-8710.81)	0.00773586	13.02 (1.38-123.11)	0.0251721	27.76 (4.7-163.87)	0.000243691	3.18 (1.03-9.8)	0.0444152	5.89 (1.81-19.21)	0.00325933	2.21 (0.68-7.22)	0.187406	0.7 (0.21-2.28)	0.551594	1.17 (0.35-3.98)	0.796431	0.44 (0.11-1.78)	0.249335	0.59 (0.15-2.28)	0.446179	0.12 (0.01-2.07)	0.143532	0.06 (0-2.01)	0.117182
SAS n=584	PRS-CS (TAGIT)	0.88572	0.006826	1.782 (1.317-2.413)	0.00018341	3.74083	2.23 (0.43-11.62)	0.340301	3.09 (0.91-10.43)	0.0693084	2.25 (0.87-5.84)	0.0951688	1.92 (0.72-5.11)	0.190923	1.69 (0.69-4.14)	0.248522	0.57 (0.21-1.51)	0.255426	0.57 (0.2-1.63)	0.293899	0.34 (0.11-1.04)	0.0579971	0.24 (0.08-0.72)	0.0107956	0.44 (0.14-1.41)	0.168221	0.27 (0.05-1.48)	0.131885	0.39 (0.03-4.63)	0.455723
SAS n=584	CTSLEB	0.885146	0.006252	1.647 (1.209-2.244)	0.00154758	3.16561	0.88 (0.05-14.49)	0.92624	1.12 (0.17-7.5)	0.907958	2.54 (0.78-8.27)	0.122937	2.56 (1-6.54)	0.0490892	0.7 (0.23-2.16)	0.538025	0.8 (0.24-2.61)	0.71087	0.96 (0.26-3.53)	0.951056	0.23 (0.06-0.81)	0.0224045	0.63 (0.2-1.99)	0.434505	0.31 (0.07-1.43)	0.132437	0.13 (0.01-2.56)	0.177718	4.02e-6 (8.85e-13-18.35)	0.112283
SAS n=584	PRS-CS (HM3)	0.884825	0.005931	1.613 (1.215-2.141)	0.00093281	3.31005	0.31 (0.03-3.14)	0.32408	0.42 (0.08-2.13)	0.295788	1.07 (0.36-3.12)	0.906747	1.05 (0.36-3.03)	0.929515	1.69 (0.57-5.04)	0.346016	1.41 (0.49-4.09)	0.528912	0.46 (0.14-1.53)	0.206847	0.3 (0.07-1.23)	0.0951805	0.11 (0.02-0.52)	0.00556872	1 (0.3-3.32)	0.999308	0.83 (0.12-5.57)	0.851258	0.59 (0.03-11.75)	0.727129
DeLong Test p-values
ALL n=50918			AFR n=8415			AMR n=8597			EUR n=31743			EAS n=1171			SAS n=584
	CTSLEB	PRS-CS (TAGIT)		CTSLEB	PRS-CS (TAGIT)		CTSLEB	PRS-CS (TAGIT)		CTSLEB	PRS-CS (TAGIT)		CTSLEB	PRS-CS (TAGIT)		CTSLEB	PRS-CS (TAGIT)
PRS-CS (HM3)	8.1978e-08	4.90055e-45	PRS-CS (HM3)	1.97368e-05	7.75044e-05	PRS-CS (HM3)	0.301197	3.12696e-07	PRS-CS (HM3)	2.63609e-10	3.07829e-41	PRS-CS (HM3)	0.188802	0.187803	PRS-CS (HM3)	0.00478124	0.00136176
PRS-CS (TAGIT)	0.000155276	-	PRS-CS (TAGIT)	0.0483267	-	PRS-CS (TAGIT)	0.0110607	-	PRS-CS (TAGIT)	0.0177695	-	PRS-CS (TAGIT)	0.553625	-	PRS-CS (TAGIT)	0.854244	-
			D-PRISM PRS	0.565514	0.151994	D-PRISM PRS	1.96393e-16	1.79058e-12	D-PRISM PRS	4.38476e-49	5.90113e-57	D-PRISM PRS	0.461475	0.146421	D-PRISM PRS	0.0405636	0.0210901

### Sheet: ST6
Supplementary Table 6: Association results for full AoU v8 rare variant carriers: CTSLEB, PRS-CS (HM3), PRS-CS (TAGIT), D-PRISM PRS
							90th-100th pctl		80th-90th pctl		70th-80th pctl		60th-70th pctl		30th-40th pctl		20th-30th pctl		10th-20th pctl		0th-10th pctl
Ancestry	PRS	OR/SD	iAUC	PVALUE	ZVALUE	AUC	OR 90th-100th pctl	P 90th-100th pctl	OR 80th-90th pctl	P 80th-90th pctl	OR 70th-80th pctl	P 70th-80th pctl	OR 60th-70th pctl	P 60th-70th pctl	OR 30th-40th pctl	P 30th-40th pctl	OR 20th-30th pctl	P 20th-30th pctl	OR 10th-20th pctl	P 10th-20th pctl	OR 0th-10th pctl	P 0th-10th pctl
ALL n=3773	CTSLEB	2.176 (1.993-2.376)	0.042218	1.55e-67	17.3639	0.832298	3.28 (2.39-4.52)	2.72133e-13	2.79 (2.07-3.77)	2.21223e-11	2.73 (2.03-3.69)	4.9319e-11	1.58 (1.18-2.12)	0.00205034	0.56 (0.41-0.77)	0.000385601	0.6 (0.44-0.82)	0.00120142	0.46 (0.32-0.64)	7.96523e-06	0.24 (0.16-0.35)	1.06224e-12
ALL n=3773	PRS-CS (TAGIT)	2.167 (1.964-2.39)	0.032961	8.21e-54	15.4446	0.823041	2.84 (2.1-3.84)	1.4221e-11	2.09 (1.55-2.81)	1.35584e-06	1.55 (1.15-2.08)	0.00379062	1.13 (0.85-1.49)	0.407172	0.78 (0.58-1.05)	0.102082	0.79 (0.57-1.08)	0.137641	0.35 (0.24-0.5)	6.61967e-09	0.21 (0.14-0.31)	8.8177e-14
ALL n=3773	PRS-CS (HM3)	1.954 (1.779-2.146)	0.027635	1.64e-44	13.9962	0.817714	2.71 (2.01-3.65)	5.20575e-11	2.57 (1.9-3.48)	1.2048e-09	1.41 (1.05-1.88)	0.0217943	1.56 (1.16-2.09)	0.00285515	0.94 (0.69-1.27)	0.671156	1 (0.73-1.36)	0.997756	0.48 (0.34-0.68)	3.43085e-05	0.24 (0.16-0.36)	1.59516e-11
AFR n=1365	CTSLEB	1.924 (1.673-2.212)	0.040579	3.8e-20	9.19362	0.775193	3.15 (1.83-5.44)	3.73544e-05	1.27 (0.78-2.08)	0.335428	1.61 (0.98-2.63)	0.0594132	1.45 (0.89-2.37)	0.134284	0.91 (0.56-1.47)	0.694974	0.61 (0.38-0.98)	0.0424323	0.32 (0.2-0.53)	7.20917e-06	0.35 (0.21-0.59)	7.61326e-05
AFR n=1365	D-PRISM PRS	1.942 (1.665-2.265)	0.03291	2.58e-17	8.4641	0.767525	2.34 (1.39-3.94)	0.00131749	2 (1.2-3.34)	0.00757063	1.25 (0.76-2.06)	0.385705	1.02 (0.62-1.68)	0.938796	0.55 (0.34-0.89)	0.0151078	0.62 (0.38-1.01)	0.0538189	0.34 (0.2-0.59)	0.00010309	0.25 (0.13-0.48)	3.08828e-05
AFR n=1365	PRS-CS (TAGIT)	2.105 (1.745-2.539)	0.028587	7.38e-15	7.77781	0.763202	2.45 (1.48-4.06)	0.000528126	2.46 (1.51-4.01)	0.000319759	1.52 (0.94-2.45)	0.0844084	1.32 (0.81-2.14)	0.258875	1.15 (0.72-1.85)	0.564664	0.78 (0.49-1.24)	0.296493	0.64 (0.4-1.03)	0.0683942	0.52 (0.32-0.86)	0.010959
AFR n=1365	PRS-CS (HM3)	1.907 (1.598-2.276)	0.024769	8.32e-13	7.15582	0.759384	1.91 (1.17-3.1)	0.00908069	2.01 (1.23-3.28)	0.00549977	2.11 (1.28-3.47)	0.00350626	1.49 (0.92-2.43)	0.1055	1 (0.62-1.63)	0.989961	0.78 (0.49-1.25)	0.296124	0.64 (0.39-1.04)	0.069783	0.62 (0.38-1.01)	0.0550875
AMR n=348	D-PRISM PRS	2.623 (1.764-3.9)	0.025714	1.89e-06	4.7653	0.852785	8.97 (1.43-56.05)	0.0189949	2.28 (0.46-11.22)	0.312514	2.83 (0.61-13.21)	0.185286	2.14 (0.58-7.9)	0.252244	0.28 (0.05-1.54)	0.142348	0.48 (0.13-1.73)	0.25984	0.15 (0.03-0.69)	0.0151111	0.07 (0.01-0.78)	0.0299551
AMR n=348	CTSLEB	1.628 (1.239-2.139)	0.012121	0.00047352	3.4953	0.839192	1.96 (0.64-5.98)	0.236153	1.34 (0.37-4.82)	0.658434	2.1 (0.48-9.28)	0.325937	1.06 (0.31-3.66)	0.928508	0.37 (0.1-1.28)	0.11495	0.64 (0.19-2.13)	0.462044	0.15 (0.04-0.58)	0.00643384	0.31 (0.07-1.48)	0.143626
AMR n=348	PRS-CS (TAGIT)	1.575 (1.141-2.175)	0.006195	0.00576152	2.76105	0.833266	4.53 (0.84-24.51)	0.0794291	1.49 (0.43-5.12)	0.528292	0.72 (0.2-2.61)	0.612257	0.86 (0.22-3.45)	0.835422	1.05 (0.21-5.25)	0.949128	0.16 (0.03-0.86)	0.0323704	0.65 (0.18-2.4)	0.52175	0.19 (0.04-0.96)	0.044148
AMR n=348	PRS-CS (HM3)	1.587 (1.15-2.19)	0.005993	0.0049505	2.81024	0.833064	2.49 (0.72-8.56)	0.148672	1.3 (0.34-4.96)	0.699994	1.75 (0.41-7.52)	0.452461	1.64 (0.49-5.44)	0.419648	2.35 (0.63-8.84)	0.205552	0.83 (0.22-3.11)	0.783917	0.51 (0.12-2.14)	0.353927	0.35 (0.1-1.26)	0.107526
EUR n=2029	D-PRISM PRS	3.123 (2.701-3.611)	0.081752	2.24e-53	15.3796	0.845453	10.24 (6.33-16.55)	2.16597e-21	3.37 (2.21-5.11)	1.32332e-08	2.63 (1.7-4.05)	1.26965e-05	1.8 (1.16-2.78)	0.00853222	0.91 (0.57-1.44)	0.676354	0.51 (0.3-0.87)	0.0134527	0.25 (0.13-0.46)	9.96779e-06	0.23 (0.12-0.43)	3.22004e-06
EUR n=2029	CTSLEB	2.647 (2.322-3.018)	0.069375	5.85e-48	14.5498	0.833076	7.83 (4.87-12.57)	1.74318e-17	6.32 (3.98-10.02)	4.71053e-15	2.93 (1.88-4.57)	1.95212e-06	1.59 (1.01-2.51)	0.0466128	0.84 (0.52-1.35)	0.467116	0.72 (0.44-1.2)	0.208292	0.58 (0.35-0.97)	0.0392156	0.26 (0.14-0.48)	1.81481e-05
EUR n=2029	PRS-CS (TAGIT)	2.349 (2.065-2.671)	0.057527	1.05e-38	13.012	0.821227	4.38 (2.75-6.98)	5.43653e-10	1.84 (1.19-2.87)	0.0065479	1.68 (1.09-2.58)	0.0186608	0.96 (0.62-1.49)	0.85045	0.5 (0.3-0.83)	0.00675807	0.42 (0.26-0.69)	0.000628381	0.25 (0.15-0.43)	4.5738e-07	0.13 (0.07-0.25)	2.38334e-09
EUR n=2029	PRS-CS (HM3)	2.044 (1.81-2.309)	0.045667	1.12e-30	11.5141	0.809368	3.66 (2.35-5.7)	1.03817e-08	2.21 (1.43-3.4)	0.00032042	1.48 (0.96-2.3)	0.0779481	1.1 (0.72-1.68)	0.666919	0.69 (0.44-1.09)	0.114287	0.6 (0.38-0.97)	0.0355158	0.34 (0.2-0.58)	5.68631e-05	0.26 (0.15-0.45)	2.23766e-06
DeLong Values
ALL n=3773			AFR n=1365			AMR n=348			EUR n=2029
	CTSLEB	PRS-CS (TAGIT)		CTSLEB	PRS-CS (TAGIT)		CTSLEB	PRS-CS (TAGIT)		CTSLEB	PRS-CS (TAGIT)
PRS-CS (HM3)	2.39153e-07	0.0190702	PRS-CS (HM3)	0.0185972	0.279818	PRS-CS (HM3)	0.647689	0.983817	PRS-CS (HM3)	0.000137406	0.000374161
PRS-CS (TAGIT)	7.99951e-05	X	PRS-CS (TAGIT)	0.0686562	X	PRS-CS (TAGIT)	0.625816	X	PRS-CS (TAGIT)	0.0665075
			D-PRISM PRS	0.00870598	0.184251	D-PRISM PRS	0.723465	0.532873	D-PRISM PRS	0.0418668	2.7683e-06

### Sheet: ST7
Supplementary Table 7: Distribution of PRS scores for individual rare variant carriers: CTSLEB, PRS-CS (HM3), PRS-CS (TAGIT), D-PRISM PRS
		CTSLEB		PRS-CS (HM3)		PRS-CS (TAGIT)		D-PRISM PRS
Ancestry	Variant, sample size of carriers in ancestry population, or in meta-analysis	mean estimated OR for carriers	Wilcoxon rank-sum p-value	mean OR for carriers	Wilcoxon rank-sum p-value	mean OR for carriers	Wilcoxon rank-sum p-value	mean OR for carriers	Wilcoxon rank-sum p-value
All participants	ANKH chr5:14751196:C:T n=361 [OR = 0.599]	0.575	3.17959e-40	0.981	0.810004	0.962	0.322327	0.948	0.139015
All participants	PAM chr5:103003035:C:G n=596 [OR = 1.42]	1.14	2.94719e-06	1.02	0.387708	0.972	0.548974	1.01	0.714961
All participants	CCND2 chr12:4275678:T:G n=349 [OR = 0.561]	0.567	4.3884e-154	0.919	1.83385e-06	0.93	7.8319e-06	1.12	1.39604e-10
All participants	TGFB1 chr19:41341832:G:A n=1417 [OR = 1.36]	1.58	1.0299e-102	1.09	2.15412e-06	1.02	0.176541	1.14	1.88167e-12
All participants	HNF4A chr20:4413714:C:T n=12 [OR = 7.9]	3.1	9.71346e-07	0.802	0.163547	0.865	0.33111	0.836	0.422126
AFR	ANKH chr5:14751196:C:T n=16 [OR = 0.599]	0.735	0.005799	0.852	0.2494	0.861	0.3027	0.782	0.1217
AFR	PAM chr5:103003035:C:G n=33 [OR = 1.42]	1.48	0.3168	1.03	0.7826	0.902	0.3731	0.646	0.004716
AFR	CCND2 chr12:4275678:T:G n=68 [OR = 0.561]	0.76	9.349e-10	0.923	0.3554	0.994	0.8911	0.729	0.0008119
AFR	TGFB1 chr19:41341832:G:A n=1262 [OR = 1.36]	1.58	1.03346e-19	1.08	2.352e-06	1.01	0.1058	1.11	1.203e-05
AMR	ANKH chr5:14751196:C:T n=29 [OR = 0.599]	0.899	0.02085	1.26	0.05194	1.33	0.04536	0.824	0.2191
AMR	PAM chr5:103003035:C:G n=69 [OR = 1.42]	1.48	0.04462	1.03	0.9274	1.05	0.7526	0.934	0.8154
AMR	CCND2 chr12:4275678:T:G n=137 [OR = 0.561]	0.709	1.633e-14	0.981	0.5596	1	0.3546	0.762	0.0002617
AMR	TGFB1 chr19:41341832:G:A n=119 [OR = 1.36]	1.47	0.01045	1.15	0.06164	1.04	0.6839	1.41	8.57e-06
EUR	ANKH chr5:14751196:C:T n=313 [OR = 0.599]	0.545	< 2.2e-16	0.966	0.5853	0.942	0.2172	0.973	0.543
EUR	PAM chr5:103003035:C:G n=489 [OR = 1.42]	1.08	1.688e-11	1.02	0.4512	0.968	0.5472	1.05	0.1863
EUR	CCND2 chr12:4275678:T:G n=1225 [OR = 0.561]	0.544	< 2.2e-16	0.912	8.158e-06	0.92	3.767e-05	0.907	4.4e-06
EUR	TGFB1 chr19:41341832:G:A n=26 [OR = 1.36]	1.51	0.007085	1.15	0.3631	1.15	0.3576	1.45	0.06295
EUR	HNF4A chr20:4413714:C:T n=9 [OR = 7.9]	3.14	1.94e-05	0.893	0.6166	0.936	0.7886	1.06	0.7058

### Sheet: ST8
Supplementary Table 8: Predictive performance for samples enriched with rare variant carriers: CTSLEB, PRS-CS (HM3), PRS-CS (TAGIT), D-PRISM PRS
		CTSLEB		PRS-CS (HM3)		PRS-CS (TAGIT)		D-PRISM PRS
Ancestry	Variant	mean iAUC	SE AUC	mean iAUC	SE AUC	mean iAUC	SE AUC	mean iAUC	SE AUC
All participants	ANKH chr5:14751196:C:T n=361 [OR = 0.599]	0.0393251	0.000373	0.0336399	0.000334	0.041835	0.000368	0.0476369	0.000406
All participants	PAM chr5:103003035:C:G n=596 [OR = 1.42]	0.0398159	0.000298	0.0335127	0.000257	0.0427137	0.00029	0.0493525	0.000344
All participants	CCND2 chr12:4275678:T:G n=349 [OR = 0.561]	0.0424295	0.000361	0.0351156	0.000221	0.0422157	0.000231	0.0490363	0.000281
All participants	TGFB1 chr19:41341832:G:A n=1417 [OR = 1.36]	0.0371344	0.000182	0.0304537	0.000278	0.0370004	0.000348	0.0392653	0.000563
All participants	HNF4A chr20:4413714:C:T n=12 [OR = 7.9]	0.0617891	0.00246066	0.0305953	0.00147745	0.0369175	0.0014461	0.0397975	0.00178019
AFR	ANKH chr5:14751196:C:T n=16 [OR = 0.599]	0.0295774	5.73e-07	0.0196778	1.11e-06	0.0256758	1.29e-06	0.0139031	1.84e-06
AFR	PAM chr5:103003035:C:G n=33 [OR = 1.42]	0.029578	2e-08	0.0196787	7.1e-07	0.0256748	8.2e-07	0.0139046	6.2e-07
AFR	CCND2 chr12:4275678:T:G n=68 [OR = 0.561]	0.02958	2.04e-06	0.0196804	2.39e-06	0.0256766	2.56e-06	0.0139085	4.53e-06
AFR	TGFB1 chr19:41341832:G:A n=1262 [OR = 1.36]	0.0295793	1.26e-06	0.0196799	1.94e-06	0.0256761	2.08e-06	0.0139028	1.24e-06
AMR	ANKH chr5:14751196:C:T n=29 [OR = 0.599]	0.0300916	0.00120358	0.0311564	0.000935	0.0360416	0.00124417	0.0294067	0.00104405
AMR	PAM chr5:103003035:C:G n=69 [OR = 1.42]	0.0330381	0.000209	0.0326733	0.000173	0.0385631	0.000181	0.0306017	0.000204
AMR	CCND2 chr12:4275678:T:G n=137 [OR = 0.561]	0.0332822	1.9e-07	0.0331482	1.5e-07	0.0390572	2.1e-07	0.0310411	1e-07
AMR	TGFB1 chr19:41341832:G:A n=119 [OR = 1.36]	0.0332843	2.16e-06	0.0331507	3.47e-06	0.03906	3.82e-06	0.0310418	6.21e-07
EUR	ANKH chr5:14751196:C:T n=313 [OR = 0.599]	0.0497679	0.000273	0.0431386	0.000258	0.0533942	0.000272	0.0705396	0.000275
EUR	PAM chr5:103003035:C:G n=489 [OR = 1.42]	0.0495045	4.6e-07	0.0432214	6.2e-07	0.0532533	6.8e-07	0.0708216	1.43e-06
EUR	CCND2 chr12:4275678:T:G n=1225 [OR = 0.561]	0.0495049	1.4e-07	0.0432221	1e-07	0.0532541	1.4e-07	0.0708232	2e-07
EUR	TGFB1 chr19:41341832:G:A n=26 [OR = 1.36]	0.0495075	5.27e-06	0.0432268	5.04e-06	0.0532577	5.56e-06	0.0708226	4.2e-06
EUR	HNF4A chr20:4413714:C:T n=9 [OR = 7.9]	0.0495054	2.73e-07	0.043222	3.62e-08	0.0532541	2.42e-07	0.0708232	2.8e-07
